# Can Vision–Language Models See the Vital Signs? Benchmarking and Fine-Tuning for Intraoperative Monitor Reading

**DOI:** 10.64898/2026.06.10.26355351

**Authors:** Gao Shaowei, Wang Pingqian, Zhao Xu, Yang Bo, Zhang Zheyi, Feng Xia, He Qiulan

## Abstract

**Background:** Vital-sign deterioration is a leading contributor to preventable perioperative death, yet manual monitor reading is intermittent, error-prone, and subject to alarm fatigue. Automating this perceptual step could enable continuous surveillance, but existing solutions depend on device-specific hardware integration or cloud-hosted vision–language models (VLMs), which raise privacy, cost, and connectivity barriers in resource-limited healthcare facilities.

**Methods:** We constructed a benchmark of 200 in-the-wild intraoperative monitor photographs (spanning multiple vendors, angles, and illumination conditions) annotated for eight vital-sign parameters: heart rate, SpO₂, ETCO₂, respiratory rate, systolic/diastolic/mean blood pressure, and temperature. We evaluated an optical character recognition (OCR)-based pipeline, nine instruction-tuned VLMs (four commercial, five open-weight ranging from ≤4B to 31B parameters) under two prompting regimes, and a compact open model (Qwen3.5-9B) adapted via low-rank fine-tuning (LoRA, 0.46% of parameters updated).

**Results:** Under a domain-aware prompt, frontier VLMs reached 0.98–0.997 exact-match accuracy zero-shot, whereas the OCR pipeline and ≤4B model scored approximately 0.20 lower, defining a 9B-class usable floor. LoRA fine-tuning Qwen3.5-9B on 80–120 images raised accuracy from 0.953 to 0.994 (statistically indistinguishable from the best commercial model) and reduced the critical-error rate fivefold (0.0313 → 0.0063). Ablations showed that performance saturated at 80 training images and rank-8 adapters.

**Conclusion:** Monitor reading is a solved perception problem for VLMs above the 9B scale. A lightweight fine-tuned open model achieves frontier accuracy while running entirely on local hardware, preserving data privacy, offline capability, and near-zero marginal cost. Residual errors stem from blood-pressure source ambiguity and are addressable with explicit disambiguation logic.
