## Supplemental Table 1 for "Can Vision–Language Models See the Vital Signs? Benchmarking and Fine-Tuning for Intraoperative Monitor Reading"

model	prompt	split	param	em	tolerance_acc	mae	rmse	critical_rate	fn	fp
claude-opus-4.8	advanced	all	HR	1.0	1.0	0.0	0.0	0.0	0	0
claude-opus-4.8	advanced	all	SPO2	1.0	1.0	0.0	0.0	0.0	0	0
claude-opus-4.8	advanced	all	ETCO2	0.995	0.995	0.0	0.0	0.005	1	0
claude-opus-4.8	advanced	all	RR	0.995	1.0	0.010050251256281407	0.1417762410016672	0.0	0	0
claude-opus-4.8	advanced	all	SBP	0.975	0.98	0.14285714285714285	1.8626292586293283	0.02	0	3
claude-opus-4.8	advanced	all	DBP	0.975	0.975	0.11734693877551021	1.1715156762040517	0.02	0	3
claude-opus-4.8	advanced	all	MAP	0.94	0.94	0.1497326203208556	1.5374122295716148	0.055	0	10
claude-opus-4.8	advanced	all	TEMP	0.99	0.99	0.0	0.0	0.01	2	0
claude-opus-4.8	basic	all	HR	1.0	1.0	0.0	0.0	0.0	0	0
claude-opus-4.8	basic	all	SPO2	1.0	1.0	0.0	0.0	0.0	0	0
claude-opus-4.8	basic	all	ETCO2	0.995	0.995	0.0	0.0	0.005	1	0
claude-opus-4.8	basic	all	RR	0.995	1.0	0.010050251256281407	0.1417762410016672	0.0	0	0
claude-opus-4.8	basic	all	SBP	0.93	0.945	0.9489795918367347	4.853990573723431	0.045	0	3
claude-opus-4.8	basic	all	DBP	0.925	0.93	0.6632653061224489	2.9346626548820196	0.045	0	3
claude-opus-4.8	basic	all	MAP	0.885	0.895	0.6236559139784946	2.9034647452451905	0.07	1	11
claude-opus-4.8	basic	all	TEMP	0.995	0.995	0.0	0.0	0.005	1	0
gemini-3.1-pro	advanced	all	HR	1.0	1.0	0.0	0.0	0.0	0	0
gemini-3.1-pro	advanced	all	SPO2	1.0	1.0	0.0	0.0	0.0	0	0
gemini-3.1-pro	advanced	all	ETCO2	1.0	1.0	0.0	0.0	0.0	0	0
gemini-3.1-pro	advanced	all	RR	0.995	1.0	0.010050251256281407	0.1417762410016672	0.0	0	0
gemini-3.1-pro	advanced	all	SBP	0.97	0.97	0.3877551020408163	3.1444801004364487	0.03	0	3
gemini-3.1-pro	advanced	all	DBP	0.965	0.965	0.15306122448979592	1.313198307917874	0.025	0	4
gemini-3.1-pro	advanced	all	MAP	0.92	0.92	0.21390374331550802	1.943039132266439	0.07	0	13
gemini-3.1-pro	advanced	all	TEMP	1.0	1.0	0.0	0.0	0.0	0	0
gemini-3.1-pro	basic	all	HR	0.995	0.995	0.0	0.0	0.005	0	1
gemini-3.1-pro	basic	all	SPO2	1.0	1.0	0.0	0.0	0.0	0	0
gemini-3.1-pro	basic	all	ETCO2	1.0	1.0	0.0	0.0	0.0	0	0
gemini-3.1-pro	basic	all	RR	0.995	1.0	0.010050251256281407	0.1417762410016672	0.0	0	0
gemini-3.1-pro	basic	all	SBP	0.93	0.945	1.0918367346938775	5.489321730525957	0.05	0	3
gemini-3.1-pro	basic	all	DBP	0.92	0.93	0.6173469387755102	2.814865785034004	0.045	0	4
gemini-3.1-pro	basic	all	MAP	0.875	0.88	0.7165775401069518	3.129982658713985	0.08	0	13
gemini-3.1-pro	basic	all	TEMP	1.0	1.0	0.0	0.0	0.0	0	0
gemini-3.5-flash	advanced	all	HR	1.0	1.0	0.0	0.0	0.0	0	0
gemini-3.5-flash	advanced	all	SPO2	1.0	1.0	0.0	0.0	0.0	0	0
gemini-3.5-flash	advanced	all	ETCO2	1.0	1.0	0.0	0.0	0.0	0	0
gemini-3.5-flash	advanced	all	RR	0.995	1.0	0.010050251256281407	0.1417762410016672	0.0	0	0
gemini-3.5-flash	advanced	all	SBP	0.95	0.955	0.9030612244897959	5.141368832265174	0.045	0	3
gemini-3.5-flash	advanced	all	DBP	0.95	0.96	0.3163265306122449	2.0076384746507423	0.025	0	3
gemini-3.5-flash	advanced	all	MAP	0.9	0.9	0.45454545454545453	2.5719590319505645	0.075	0	13
gemini-3.5-flash	advanced	all	TEMP	1.0	1.0	0.0	0.0	0.0	0	0
gemini-3.5-flash	basic	all	HR	1.0	1.0	0.0	0.0	0.0	0	0
gemini-3.5-flash	basic	all	SPO2	1.0	1.0	0.0	0.0	0.0	0	0
gemini-3.5-flash	basic	all	ETCO2	1.0	1.0	0.0	0.0	0.0	0	0
gemini-3.5-flash	basic	all	RR	0.995	1.0	0.010050251256281407	0.1417762410016672	0.0	0	0
gemini-3.5-flash	basic	all	SBP	0.925	0.94	1.1377551020408163	5.526836198707805	0.05	0	3
gemini-3.5-flash	basic	all	DBP	0.915	0.925	0.6785714285714286	2.94247570343514	0.05	0	4
gemini-3.5-flash	basic	all	MAP	0.87	0.88	0.7433155080213903	3.1512666157312776	0.08	0	13
gemini-3.5-flash	basic	all	TEMP	1.0	1.0	0.0	0.0	0.0	0	0
gemma-4-31b	advanced	all	HR	0.9798994974874372	0.9798994974874372	3.8535353535353534	49.87180535830811	0.020100502512562814	0	1
gemma-4-31b	advanced	all	SPO2	1.0	1.0	0.0	0.0	0.0	0	0
gemma-4-31b	advanced	all	ETCO2	0.9849246231155779	0.9849246231155779	0.27411167512690354	2.3886363801016635	0.01507537688442211	0	0
gemma-4-31b	advanced	all	RR	0.9798994974874372	0.9849246231155779	0.3112244897959184	4.216706326612983	0.01507537688442211	2	0
gemma-4-31b	advanced	all	SBP	0.9748743718592965	0.9748743718592965	0.2512820512820513	2.485857433459767	0.02512562814070352	0	3
gemma-4-31b	advanced	all	DBP	0.9698492462311558	0.9698492462311558	0.1794871794871795	1.5574469575690293	0.020100502512562814	0	3
gemma-4-31b	advanced	all	MAP	0.9195979899497487	0.9195979899497487	0.1827956989247312	1.596366842794661	0.07035175879396985	0	13
gemma-4-31b	advanced	all	TEMP	0.9949748743718593	0.9949748743718593	0.0	0.0	0.005025125628140704	1	0
gemma-4-31b	basic	all	HR	0.9748743718592965	0.9748743718592965	0.0	0.0	0.02512562814070352	4	1
gemma-4-31b	basic	all	SPO2	0.9798994974874372	0.9798994974874372	0.0	0.0	0.020100502512562814	4	0
gemma-4-31b	basic	all	ETCO2	0.9798994974874372	0.9798994974874372	0.0	0.0	0.020100502512562814	4	0
gemma-4-31b	basic	all	RR	0.9597989949748744	0.964824120603015	0.538860103626943	5.257119524937764	0.035175879396984924	5	0
gemma-4-31b	basic	all	SBP	0.9095477386934674	0.9195979899497487	1.1518324607329844	5.594499916826501	0.07035175879396985	4	3
gemma-4-31b	basic	all	DBP	0.9045226130653267	0.914572864321608	0.5968586387434555	2.6447616901917193	0.06030150753768844	4	3
gemma-4-31b	basic	all	MAP	0.8492462311557789	0.8592964824120602	0.7527472527472527	3.170086836263409	0.10050251256281408	4	13
gemma-4-31b	basic	all	TEMP	0.9798994974874372	0.9798994974874372	0.0	0.0	0.020100502512562814	4	0
gemma-4-e4b	advanced	all	HR	0.79	0.79	2.2366863905325443	9.797355034930263	0.195	30	1
gemma-4-e4b	advanced	all	SPO2	0.89	0.91	0.15053763440860216	0.9099214192705389	0.075	14	0
gemma-4-e4b	advanced	all	ETCO2	0.58	0.595	7.728100558659217	14.61257159446454	0.385	19	0
gemma-4-e4b	advanced	all	RR	0.755	0.765	1.1886792452830188	6.48898437654104	0.235	40	0
gemma-4-e4b	advanced	all	SBP	0.805	0.815	3.6923076923076925	12.659531439343885	0.175	14	4
gemma-4-e4b	advanced	all	DBP	0.81	0.815	2.28021978021978	8.072133587803206	0.155	14	4
gemma-4-e4b	advanced	all	MAP	0.635	0.635	2.7793893129770995	11.504997254761127	0.335	56	4
gemma-4-e4b	advanced	all	TEMP	0.745	0.75	0.5806896551724139	2.9179113928547804	0.25	44	0
gemma-4-e4b	basic	all	HR	0.935	0.935	1.5051020408163265	7.967087911898448	0.05	3	1
gemma-4-e4b	basic	all	SPO2	0.925	0.98	0.15736040609137056	0.8460118442487298	0.02	3	0
gemma-4-e4b	basic	all	ETCO2	0.485	0.52	8.760781249999999	14.585632753243859	0.425	6	2
gemma-4-e4b	basic	all	RR	0.87	0.885	0.6521739130434783	4.762854460163112	0.105	15	0
gemma-4-e4b	basic	all	SBP	0.815	0.825	3.901554404145078	10.954214652491055	0.155	3	4
gemma-4-e4b	basic	all	DBP	0.785	0.805	3.466321243523316	9.329045400409495	0.155	3	4
gemma-4-e4b	basic	all	MAP	0.555	0.565	1.856	5.694910008068609	0.38	62	8
gemma-4-e4b	basic	all	TEMP	0.68	0.68	0.9626865671641791	3.772168306338317	0.32	55	0
glm-5v-turbo	advanced	all	HR	0.955	0.955	0.42487046632124353	4.068073597899558	0.04	6	0
glm-5v-turbo	advanced	all	SPO2	0.98	0.98	0.0	0.0	0.02	4	0
glm-5v-turbo	advanced	all	ETCO2	0.95	0.95	1.2216494845360826	7.533088522008246	0.05	4	0
glm-5v-turbo	advanced	all	RR	0.97	0.97	0.09743589743589744	1.3606182606749224	0.03	4	1
glm-5v-turbo	advanced	all	SBP	0.925	0.93	0.8958333333333334	4.8541219597369	0.065	4	3
glm-5v-turbo	advanced	all	DBP	0.915	0.92	1.0364583333333333	7.693002773083256	0.06	4	3
glm-5v-turbo	advanced	all	MAP	0.87	0.87	0.521978021978022	2.7824015241798303	0.1	5	13
glm-5v-turbo	advanced	all	TEMP	0.98	0.98	0.0	0.0	0.02	4	0
glm-5v-turbo	basic	all	HR	0.94	0.94	0.0	0.0	0.06	12	0
glm-5v-turbo	basic	all	SPO2	0.94	0.94	0.0	0.0	0.06	12	0
glm-5v-turbo	basic	all	ETCO2	0.925	0.925	0.641764705882353	4.462098556667228	0.075	11	0
glm-5v-turbo	basic	all	RR	0.93	0.93	0.18181818181818182	1.832563442299741	0.07	12	0
glm-5v-turbo	basic	all	SBP	0.89	0.9	0.7445652173913043	4.344536799245692	0.1	12	3
glm-5v-turbo	basic	all	DBP	0.89	0.89	0.5027027027027027	2.602493606711258	0.085	11	3
glm-5v-turbo	basic	all	MAP	0.835	0.835	0.5402298850574713	2.81620923987523	0.135	13	12
glm-5v-turbo	basic	all	TEMP	0.945	0.945	0.0	0.0	0.055	11	0
gpt-5.5	advanced	all	HR	1.0	1.0	0.0	0.0	0.0	0	0
gpt-5.5	advanced	all	SPO2	1.0	1.0	0.0	0.0	0.0	0	0
gpt-5.5	advanced	all	ETCO2	1.0	1.0	0.0	0.0	0.0	0	0
gpt-5.5	advanced	all	RR	0.995	1.0	0.010050251256281407	0.1417762410016672	0.0	0	0
gpt-5.5	advanced	all	SBP	0.97	0.975	0.20918367346938777	2.179449471770337	0.02	0	3
gpt-5.5	advanced	all	DBP	0.965	0.965	0.20408163265306123	1.729102633844315	0.03	0	4
gpt-5.5	advanced	all	MAP	0.925	0.93	0.12834224598930483	1.0597144202125481	0.06	0	12
gpt-5.5	advanced	all	TEMP	0.995	0.995	0.0	0.0	0.005	1	0
gpt-5.5	basic	all	HR	1.0	1.0	0.0	0.0	0.0	0	0
gpt-5.5	basic	all	SPO2	1.0	1.0	0.0	0.0	0.0	0	0
gpt-5.5	basic	all	ETCO2	1.0	1.0	0.0	0.0	0.0	0	0
gpt-5.5	basic	all	RR	0.99	1.0	0.01507537688442211	0.15851065623706034	0.0	0	0
gpt-5.5	basic	all	SBP	0.935	0.94	1.1122448979591837	5.5208325311256	0.05	0	3
gpt-5.5	basic	all	DBP	0.925	0.935	0.576530612244898	2.7469835032899157	0.045	0	4
gpt-5.5	basic	all	MAP	0.885	0.895	0.6524064171122995	3.025736309380535	0.075	0	12
gpt-5.5	basic	all	TEMP	0.995	0.995	0.0	0.0	0.005	1	0
lora_data40_qwen35	advanced	all	HR	0.975	0.975	0.0	0.0	0.025	0	1
lora_data40_qwen35	advanced	all	SPO2	1.0	1.0	0.0	0.0	0.0	0	0
lora_data40_qwen35	advanced	all	ETCO2	1.0	1.0	0.0	0.0	0.0	0	0
lora_data40_qwen35	advanced	all	RR	0.95	0.975	0.05128205128205128	0.32025630761017426	0.025	0	1
lora_data40_qwen35	advanced	all	SBP	0.975	0.975	0.625	3.952847075210474	0.025	0	0
lora_data40_qwen35	advanced	all	DBP	0.975	0.975	0.2	1.2649110640673518	0.0	0	0
lora_data40_qwen35	advanced	all	MAP	0.975	0.975	0.225	1.4230249470757708	0.0	0	0
lora_data40_qwen35	advanced	all	TEMP	1.0	1.0	0.0	0.0	0.0	0	0
lora_data80_qwen35	advanced	all	HR	0.975	0.975	0.0	0.0	0.025	0	1
lora_data80_qwen35	advanced	all	SPO2	1.0	1.0	0.0	0.0	0.0	0	0
lora_data80_qwen35	advanced	all	ETCO2	1.0	1.0	0.0	0.0	0.0	0	0
lora_data80_qwen35	advanced	all	RR	0.975	1.0	0.05128205128205128	0.32025630761017426	0.0	0	0
lora_data80_qwen35	advanced	all	SBP	1.0	1.0	0.0	0.0	0.0	0	0
lora_data80_qwen35	advanced	all	DBP	1.0	1.0	0.0	0.0	0.0	0	0
lora_data80_qwen35	advanced	all	MAP	1.0	1.0	0.0	0.0	0.0	0	0
lora_data80_qwen35	advanced	all	TEMP	1.0	1.0	0.0	0.0	0.0	0	0
lora_qwen35_9b	advanced	all	HR	0.975	0.975	0.0	0.0	0.025	0	1
lora_qwen35_9b	advanced	all	SPO2	1.0	1.0	0.0	0.0	0.0	0	0
lora_qwen35_9b	advanced	all	ETCO2	1.0	1.0	0.0	0.0	0.0	0	0
lora_qwen35_9b	advanced	all	RR	1.0	1.0	0.0	0.0	0.0	0	0
lora_qwen35_9b	advanced	all	SBP	1.0	1.0	0.0	0.0	0.0	0	0
lora_qwen35_9b	advanced	all	DBP	1.0	1.0	0.0	0.0	0.0	0	0
lora_qwen35_9b	advanced	all	MAP	0.975	0.975	0.0	0.0	0.025	1	0
lora_qwen35_9b	advanced	all	TEMP	1.0	1.0	0.0	0.0	0.0	0	0
lora_rank32_qwen35	advanced	all	HR	0.975	0.975	0.0	0.0	0.025	0	1
lora_rank32_qwen35	advanced	all	SPO2	1.0	1.0	0.0	0.0	0.0	0	0
lora_rank32_qwen35	advanced	all	ETCO2	1.0	1.0	0.0	0.0	0.0	0	0
lora_rank32_qwen35	advanced	all	RR	1.0	1.0	0.0	0.0	0.0	0	0
lora_rank32_qwen35	advanced	all	SBP	1.0	1.0	0.0	0.0	0.0	0	0
lora_rank32_qwen35	advanced	all	DBP	1.0	1.0	0.0	0.0	0.0	0	0
lora_rank32_qwen35	advanced	all	MAP	1.0	1.0	0.0	0.0	0.0	0	0
lora_rank32_qwen35	advanced	all	TEMP	1.0	1.0	0.0	0.0	0.0	0	0
lora_rank64_qwen35	advanced	all	HR	0.975	0.975	0.0	0.0	0.025	0	1
lora_rank64_qwen35	advanced	all	SPO2	1.0	1.0	0.0	0.0	0.0	0	0
lora_rank64_qwen35	advanced	all	ETCO2	1.0	1.0	0.0	0.0	0.0	0	0
lora_rank64_qwen35	advanced	all	RR	0.975	0.975	0.0	0.0	0.025	0	1
lora_rank64_qwen35	advanced	all	SBP	1.0	1.0	0.0	0.0	0.0	0	0
lora_rank64_qwen35	advanced	all	DBP	1.0	1.0	0.0	0.0	0.0	0	0
lora_rank64_qwen35	advanced	all	MAP	1.0	1.0	0.0	0.0	0.0	0	0
lora_rank64_qwen35	advanced	all	TEMP	1.0	1.0	0.0	0.0	0.0	0	0
lora_rank8_qwen35	advanced	all	HR	0.975	0.975	0.0	0.0	0.025	0	1
lora_rank8_qwen35	advanced	all	SPO2	1.0	1.0	0.0	0.0	0.0	0	0
lora_rank8_qwen35	advanced	all	ETCO2	1.0	1.0	0.0	0.0	0.0	0	0
lora_rank8_qwen35	advanced	all	RR	0.975	1.0	0.05128205128205128	0.32025630761017426	0.0	0	0
lora_rank8_qwen35	advanced	all	SBP	1.0	1.0	0.0	0.0	0.0	0	0
lora_rank8_qwen35	advanced	all	DBP	1.0	1.0	0.0	0.0	0.0	0	0
lora_rank8_qwen35	advanced	all	MAP	1.0	1.0	0.0	0.0	0.0	0	0
lora_rank8_qwen35	advanced	all	TEMP	1.0	1.0	0.0	0.0	0.0	0	0
ocr-paddle	advanced	all	HR	0.65	0.79	9.793814432989691	27.184175202556705	0.175	5	1
ocr-paddle	advanced	all	SPO2	0.805	0.85	0.6443298969072165	1.7862591215958945	0.085	6	0
ocr-paddle	advanced	all	ETCO2	0.52	0.56	10.074866310160427	27.690221058091776	0.375	11	0
ocr-paddle	advanced	all	RR	0.78	0.82	3.1785340314136126	14.096750581724526	0.13	8	0
ocr-paddle	advanced	all	SBP	0.82	0.86	3.18974358974359	10.495908848885005	0.1	1	4
ocr-paddle	advanced	all	DBP	0.84	0.865	2.169230769230769	7.031431265469758	0.115	1	4
ocr-paddle	advanced	all	MAP	0.775	0.82	1.95	7.307150227307801	0.125	7	10
ocr-paddle	advanced	all	TEMP	0.775	0.78	0.8921019108280255	3.5328734628427605	0.215	32	1
ocr-paddle	basic	all	HR	0.6	0.775	7.919597989949748	21.880442610793345	0.155	0	1
ocr-paddle	basic	all	SPO2	0.775	0.86	0.8018090452261306	2.1044504170421656	0.08	1	0
ocr-paddle	basic	all	ETCO2	0.515	0.555	9.0825	26.64081760673088	0.31	2	1
ocr-paddle	basic	all	RR	0.805	0.865	1.864321608040201	7.549168811779461	0.065	0	1
ocr-paddle	basic	all	SBP	0.72	0.775	7.903061224489796	19.856243556203307	0.185	0	4
ocr-paddle	basic	all	DBP	0.795	0.83	2.806122448979592	8.27338984889729	0.125	0	4
ocr-paddle	basic	all	MAP	0.38	0.475	12.839779005524862	22.82191444654731	0.4	6	12
ocr-paddle	basic	all	TEMP	0.825	0.835	0.9857309941520468	3.8802676702751397	0.16	18	0
qwen3.5-9b	advanced	all	HR	0.975	0.975	0.0	0.0	0.025	5	0
qwen3.5-9b	advanced	all	SPO2	0.97	0.97	0.0	0.0	0.03	6	0
qwen3.5-9b	advanced	all	ETCO2	0.96	0.96	0.31302083333333336	3.1751066255061944	0.04	6	0
qwen3.5-9b	advanced	all	RR	0.945	0.95	0.5077720207253886	4.1337734458427216	0.05	6	1
qwen3.5-9b	advanced	all	SBP	0.91	0.915	1.1361256544502618	5.590287014145478	0.075	5	3
qwen3.5-9b	advanced	all	DBP	0.9	0.91	0.46842105263157896	2.251315404964746	0.07	6	4
qwen3.5-9b	advanced	all	MAP	0.855	0.865	0.6077348066298343	2.9545357956802283	0.11	6	13
qwen3.5-9b	advanced	all	TEMP	0.97	0.97	0.0	0.0	0.03	6	0
qwen3.5-9b	basic	all	HR	0.895	0.895	0.0	0.0	0.105	20	1
qwen3.5-9b	basic	all	SPO2	0.9	0.9	0.0	0.0	0.1	20	0
qwen3.5-9b	basic	all	ETCO2	0.895	0.895	0.24581005586592178	2.3254722593594357	0.105	19	0
qwen3.5-9b	basic	all	RR	0.89	0.89	0.24581005586592178	2.3254722593594357	0.11	20	0
qwen3.5-9b	basic	all	SBP	0.85	0.86	0.9830508474576272	5.230289877567957	0.14	19	3
qwen3.5-9b	basic	all	DBP	0.845	0.85	0.5423728813559322	2.670195405363596	0.125	19	3
qwen3.5-9b	basic	all	MAP	0.8	0.8	0.6488095238095238	3.090885217631258	0.17	19	12
qwen3.5-9b	basic	all	TEMP	0.905	0.905	0.0	0.0	0.095	19	0
qwen3.6-27b	advanced	all	HR	0.975	0.975	0.0	0.0	0.025	4	1
qwen3.6-27b	advanced	all	SPO2	0.98	0.98	0.0	0.0	0.02	4	0
qwen3.6-27b	advanced	all	ETCO2	0.975	0.975	0.11855670103092783	1.6513037648207978	0.025	4	0
qwen3.6-27b	advanced	all	RR	0.965	0.97	0.1282051282051282	1.6532795690182993	0.03	4	1
qwen3.6-27b	advanced	all	SBP	0.955	0.96	0.041666666666666664	0.45643546458763845	0.035	4	3
qwen3.6-27b	advanced	all	DBP	0.95	0.95	0.125	1.2289901003127188	0.05	4	4
qwen3.6-27b	advanced	all	MAP	0.935	0.94	0.07526881720430108	0.7549122287513162	0.055	1	10
qwen3.6-27b	advanced	all	TEMP	0.98	0.98	0.0	0.0	0.02	4	0
qwen3.6-27b	basic	all	HR	0.96	0.96	0.0	0.0	0.04	7	1
qwen3.6-27b	basic	all	SPO2	0.965	0.965	0.0	0.0	0.035	7	0
qwen3.6-27b	basic	all	ETCO2	0.96	0.96	0.1256544502617801	1.736579052701812	0.04	7	0
qwen3.6-27b	basic	all	RR	0.96	0.965	0.13471502590673576	1.7335458883889572	0.035	6	0
qwen3.6-27b	basic	all	SBP	0.905	0.92	0.9315789473684211	4.886608984604871	0.075	6	3
qwen3.6-27b	basic	all	DBP	0.885	0.895	0.6296296296296297	2.8591262956720143	0.08	7	4
qwen3.6-27b	basic	all	MAP	0.865	0.87	0.6538461538461539	2.9714761196533837	0.09	5	11
qwen3.6-27b	basic	all	TEMP	0.965	0.965	0.0	0.0	0.035	7	0
