## Supplemental Table 2 for "Can Vision–Language Models See the Vital Signs? Benchmarking and Fine-Tuning for Intraoperative Monitor Reading"

model	n	em_basic	em_advanced	delta	b_basic_only	c_adv_only	n_discordant	p_one_sided
claude-opus-4.8	1600	0.965625	0.98375	0.018125	2	31	33	6.542541086673737e-08
gemini-3.1-pro	1600	0.964375	0.98125	0.016875	0	27	27	7.450580596923828e-09
gpt-5.5	1600	0.96625	0.98125	0.015	0	24	24	5.960464477539063e-08
gemini-3.5-flash	1600	0.963125	0.974375	0.01125	0	18	18	3.814697265625e-06
gemma-4-31b	1600	0.9375	0.970625	0.033125	15	68	83	1.5980627310154843e-09
qwen3.6-27b	1600	0.933125	0.964375	0.03125	26	76	102	3.719524148026842e-07
glm-5v-turbo	1600	0.911875	0.943125	0.03125	16	66	82	1.1259897956967085e-08
qwen3.5-9b	1600	0.8725	0.935625	0.063125	15	116	131	8.03233485641251e-21
gemma-4-e4b	1600	0.75625	0.75125	-0.005	170	162	332	0.6892921370815639
ocr-paddle	1600	0.676875	0.745625	0.06875	72	182	254	1.8325576429326354e-12
